# Brain Perfusion Imaging of a Large Population: Arterial Spin Labelling MRI in UK Biobank

**DOI:** 10.1101/2025.07.23.25332042

**Authors:** Thomas W. Okell, Xinyi Xu, Martin Craig, Fidel Alfaro-Almagro, David L. Thomas, Enrico De Vita, Steve Garratt, Thomas E. Nichols, Matthias Günther, Paul M. Matthews, Karla L. Miller, Stephen M. Smith, Michael A. Chappell

**Affiliations:** Oxford Centre for Integrative Neuroimaging, FMRIB, Nuffield Department of Clinical Neurosciences, University of Oxford, UK; Department of Biomedical Engineering, College of Biomedical Engineering & Instrument Science, Zhejiang University, Hangzhou, China; National Institute for Health Research (NIHR) Nottingham Biomedical Research Centre, Queens Medical Centre, Nottingham, UK; Dementia Research Centre, UCL Queen Square Institute of Neurology, UK; Dept of Translational Neuroscience and Stroke, UCL Queen Square Institute of Neurology, UK; MR Physics group, Radiology Department, Great Ormond Street Hospital, London, UK; Developmental Imaging and Biophysics Section. Developmental Neurosciences. UCL GOS Institute of Child Health, UK; UK Biobank, Stockport, UK; Big Data Institute, University of Oxford, UK; Fraunhofer Institute for Digital Medicine MEVIS, Bremen, Germany; Faculty 1, University Bremen, Bremen, Germany; mediri GmbH, Heidelberg, Germany; Department of Brain Sciences, Imperial College London; UK Dementia Research Institute Centre at Imperial College, UK; Rosalind Franklin Institute, Didcot, UK

**Keywords:** Brain perfusion, population imaging, prospective epidemiological study, arterial spin labelling, magnetic resonance imaging, cerebral blood flow

## Abstract

Blood flow to the brain is a sensitive marker of neuronal activity as well as of a number of diseases, including stroke, tumours and neurodegenerative conditions. Arterial spin labelling (ASL) is a non-invasive magnetic resonance imaging (MRI) method that can map brain perfusion, but the ability to identify relationships between blood flow and lifestyle, genetics and disease has been limited by the scale of ASL studies to date. Here, we describe the inclusion of ASL in the repeat-imaging component of the UK Biobank imaging study, a prospective epidemiological study that has acquired 100,000 first-scan datasets and aims to accumulate over 60,000 repeat-scan datasets in predominantly healthy participants, along with rich information about lifestyle factors, genetics and long-term health outcomes. The imaging protocol and analysis pipeline are outlined, along with preliminary analyses of the first 7,157 subjects (more than twice as many as the largest previous ASL study). Significant associations with a range of factors are found, including those relating to the heart and blood vessels, alcohol consumption, cognitive tasks, white matter lesions and health information, such as hearing loss and depression. ASL is shown to be more sensitive to many of these factors than other imaging modalities, complementing the existing range of structural and functional measures available in the protocol. This resource is available to researchers worldwide, which we hope will facilitate new insights into healthy brain function and pathophysiology, and potentially allow the identification of early markers of disease as long-term health outcomes accumulate.
