## Supplementary Table 1 for "Brain Perfusion Imaging of a Large Population: Arterial Spin Labelling MRI in UK Biobank"

### Sheet: SuppTable1
ASL IDP	Non-imaging measure	Non-imaging category	r	-log10(P)	N
ASL_region_analysis_gm_-_Left_Frontal_Lobe	Standard PRS for height (HEIGHT) (0.0)	genetics	0.0611547	6.29758	6741
ASL_region_analysis_arrival_gm_-_Right_Cerebellum	Ever had stillbirth, spontaneous miscarriage or termination (3.0)	lifestyle and environment - general	-0.1544	5.8191	961
ASL_region_analysis_-_Left_Putamen	Coffee consumed (2.0)	lifestyle and environment - food and drink	-0.118552	5.27642	1467
ASL_region_analysis_gm_-_Right_Frontal_Lobe	Alcohol intake frequency. (0.0)	lifestyle and environment - alcohol	-0.0643387	7.2234	7083
ASL_region_analysis_-_Right_Putamen	Alcohol intake frequency. (2.0)	lifestyle and environment - alcohol	-0.0913679	13.6941	6982
ASL_region_analysis_gm_-_Left_Frontal_Lobe	Frequency of drinking alcohol (0.0)	lifestyle and environment - alcohol	-0.0996893	7.67698	3146
ASL_region_analysis_-_Right_Thalamus	Liking for red wine (0.0)	lifestyle and environment - alcohol	-0.0746242	5.48465	3879
ASL_region_analysis_gm_-_Left_Cerebellum	Hand grip strength (left) (2.0)	physical measures - general	-0.057979	5.8338	6890
ASL_region_analysis_gm_-_Left_Cerebellum	Hand grip strength (right) (2.0)	physical measures - general	-0.0574939	5.75906	6907
ASL_region_analysis_gm_-_Right_Frontal_Lobe	Standing height (0.0)	physical measures - general	0.0723945	8.97124	7081
ASL_region_analysis_-_Right_Caudate	Standing height (2.0)	physical measures - general	0.0732264	9.11889	7044
ASL_region_analysis_gm_-_Left_Cerebellum	Seated height (0.0)	physical measures - general	-0.0651843	7.35686	7040
ASL_region_analysis_-_Right_Caudate	Seated height (2.0)	physical measures - general	0.0737502	9.02532	6867
ASL_region_analysis_gm_-_Right_Cerebellum	Forced vital capacity (FVC) (0.0)	physical measures - general	-0.057418	5.53108	6620
ASL_region_analysis_gm_-_Right_Cerebellum	Forced vital capacity (FVC) (0.1)	physical measures - general	-0.0553745	5.1801	6614
ASL_region_analysis_-_Right_Caudate	Weight (pre-imaging) (2.0)	physical measures - general	0.0566838	5.76264	7111
ASL_region_analysis_gm_-_Right_Frontal_Lobe	Height (2.0)	physical measures - general	0.0667132	7.72179	7086
ASL_region_analysis_gm_-_Left_Frontal_Lobe	Sitting height (0.0)	physical measures - general	0.0689077	8.04091	6941
ASL_region_analysis_-_Right_Caudate	Sitting height (2.0)	physical measures - general	0.072589	8.91708	6997
ASL_region_analysis_-_Right_Caudate	Weight (0.0)	physical measures - general	0.0551742	5.49098	7112
ASL_region_analysis_arrival_gm_-_Right_Frontal_Lobe	Anterior thigh fat-free muscle volume (right) (2.0)	physical measures - general	0.0618737	5.55737	5730
ASL_region_analysis_gm_-_Left_Cerebellum	Posterior thigh fat-free muscle volume (right) (2.0)	physical measures - general	-0.0699353	6.94651	5741
ASL_region_analysis_gm_-_Left_Cerebellum	Anterior thigh fat-free muscle volume (left) (2.0)	physical measures - general	-0.0655056	6.14942	5721
ASL_region_analysis_gm_-_Left_Cerebellum	Posterior thigh fat-free muscle volume (left) (2.0)	physical measures - general	-0.0738435	7.66531	5735
ASL_region_analysis_gm_-_Left_Cerebellum	Whole body water mass (0.0)	physical measures - general	-0.0713923	8.73028	7070
ASL_region_analysis_gm_-_Left_Cerebellum	Whole body water mass (2.0)	physical measures - general	-0.0701848	6.9574	5710
ASL_region_analysis_arrival_-_Right_Caudate	Impedance of whole body (0.0)	physical measures - general	-0.0713623	8.72122	7068
ASL_region_analysis_arrival_-_Right_Caudate	Impedance of leg (right) (0.0)	physical measures - general	-0.0633632	6.99867	7054
ASL_region_analysis_arrival_-_Right_Caudate	Impedance of leg (left) (0.0)	physical measures - general	-0.0626734	6.86937	7064
ASL_region_analysis_gm_-_Left_Occipital_Lobe	Impedance of arm (right) (0.0)	physical measures - general	0.0713534	8.71581	7065
ASL_region_analysis_arrival_-_Right_Caudate	Impedance of arm (left) (0.0)	physical measures - general	-0.0669889	7.76334	7069
ASL_region_analysis_arrival_wm_-_Right_Cerebral_White_Matter_80%	Leg fat-free mass (right) (0.0)	physical measures - general	0.064326	7.19477	7055
ASL_region_analysis_arrival_gm_-_Right_Occipital_Lobe	Leg fat-free mass (right) (2.0)	physical measures - general	0.0613692	5.45169	5701
ASL_region_analysis_gm_-_Left_Cerebellum	Arm fat-free mass (right) (0.0)	physical measures - general	-0.063563	7.04983	7066
ASL_region_analysis_gm_-_Left_Cerebellum	Arm fat-free mass (right) (2.0)	physical measures - general	-0.0693219	6.79269	5701
ASL_region_analysis_gm_-_VBA	Trunk fat percentage (0.0)	physical measures - general	0.0541413	5.27195	7057
ASL_region_analysis_arrival_gm_-_Left_Parietal_Lobe	Android lean mass (2.0)	physical measures - general	0.0906469	8.35026	4173
ASL_region_analysis_arrival_gm_-_Right_Parietal_Lobe	Android tissue fat percentage (3.0)	physical measures - general	-0.118533	5.7106	1603
ASL_region_analysis_gm_-_Left_Cerebellum	Arms lean mass (2.0)	physical measures - general	-0.0767425	6.15924	4173
ASL_region_analysis_gm_-_Left_Cerebellum	Gynoid lean mass (2.0)	physical measures - general	-0.0854606	7.49562	4175
ASL_region_analysis_gm_-_Left_Cerebellum	Legs lean mass (2.0)	physical measures - general	-0.0874301	7.81413	4174
ASL_region_analysis_gm_-_Left_Cerebellum	Total fat-free mass (2.0)	physical measures - general	-0.096184	9.3241	4175
ASL_region_analysis_arrival_wm_-_90%_WM	Trunk lean mass (2.0)	physical measures - general	0.0940496	8.92968	4168
ASL_region_analysis_arrival_gm_-_Left_Parietal_Lobe	Trunk lean mass (3.0)	physical measures - general	0.115472	5.44464	1602
ASL_region_analysis_arrival_gm_-_Left_Parietal_Lobe	Trunk tissue fat percentage (3.0)	physical measures - general	-0.115695	5.46353	1602
ASL_region_analysis_gm_-_Right_Parietal_Lobe	FR liver PDFF mean (2.0)	physical measures - general	-0.0782448	7.25627	4809
ASL_region_analysis_-_Right_Caudate	L1-L4 area (2.0)	physical measures - bone density and sizes	0.0724086	5.70045	4302
ASL_region_analysis_wm_-_Left_Cerebral_White_Matter_80%	Head BMD (bone mineral density) (2.0)	physical measures - bone density and sizes	0.0719908	5.84816	4478
ASL_region_analysis_gm_-_Left_Cerebellum	Legs BMC (bone mineral content) (2.0)	physical measures - bone density and sizes	-0.0679582	5.28219	4486
ASL_region_analysis_-_Right_Caudate	Trunk bone area (2.0)	physical measures - bone density and sizes	0.0706259	5.65028	4478
ASL_region_analysis_gm_-_Left_Frontal_Lobe	Spine bone area (2.0)	physical measures - bone density and sizes	0.0779239	6.69902	4441
ASL_region_analysis_gm_-_Left_Frontal_Lobe	Spine BMC (bone mineral content) (2.0)	physical measures - bone density and sizes	0.0679959	5.22646	4428
ASL_region_analysis_-_Right_Caudate	Arm bone area (right) (2.0)	physical measures - bone density and sizes	0.0781545	5.56128	3591
ASL_region_analysis_-_Right_Caudate	Arms combined bone area (2.0)	physical measures - bone density and sizes	0.0722905	5.8909	4477
ASL_region_analysis_-_Right_Caudate	Legs combined bone area (2.0)	physical measures - bone density and sizes	0.069137	5.44065	4480
ASL_region_analysis_-_Right_Caudate	Femur total area (left) (2.0)	physical measures - bone density and sizes	0.075743	6.3962	4467
ASL_region_analysis_gm_-_Right_Parietal_Lobe	Diastolic blood pressure, automated reading (0.0)	physical measures - cardiac & blood vessels	-0.0774576	9.27199	6408
ASL_region_analysis_gm_-_gmmask_pure_cort	Diastolic blood pressure, automated reading (0.1)	physical measures - cardiac & blood vessels	-0.0805781	9.86001	6326
ASL_region_analysis_gm_-_gmmask_pure_cort	Diastolic blood pressure, automated reading (2.0)	physical measures - cardiac & blood vessels	-0.142737	25.4353	5441
ASL_region_analysis_gm_-_RICA	Diastolic blood pressure, automated reading (2.1)	physical measures - cardiac & blood vessels	-0.130033	20.9895	5378
ASL_region_analysis_gm_-_gmmask_pure_cort	Diastolic blood pressure, automated reading (3.0)	physical measures - cardiac & blood vessels	-0.126727	6.87997	1722
ASL_region_analysis_gm_-_Right_Parietal_Lobe	Systolic blood pressure, automated reading (0.0)	physical measures - cardiac & blood vessels	-0.0798627	9.80004	6398
ASL_region_analysis_gm_-_Right_Parietal_Lobe	Systolic blood pressure, automated reading (0.1)	physical measures - cardiac & blood vessels	-0.0863832	11.1546	6281
ASL_region_analysis_gm_-_Right_Parietal_Lobe	Systolic blood pressure, automated reading (2.0)	physical measures - cardiac & blood vessels	-0.115739	16.9271	5429
ASL_region_analysis_gm_-_RICA	Systolic blood pressure, automated reading (2.1)	physical measures - cardiac & blood vessels	-0.115954	16.8177	5372
ASL_region_analysis_arrival_gm_-_Left_Frontal_Lobe	Systolic blood pressure, automated reading (3.0)	physical measures - cardiac & blood vessels	-0.118102	6.05376	1723
ASL_region_analysis_arrival_-_Right_Thalamus	Position of the shoulder on the pulse waveform (1.0)	physical measures - cardiac & blood vessels	-0.203021	5.9432	565
ASL_region_analysis_gm_-_Right_Frontal_Lobe	Heart rate during PWA (2.0)	physical measures - cardiac & blood vessels	0.0637227	6.60531	6544
ASL_region_analysis_gm_-_Right_Frontal_Lobe	Heart rate during PWA (2.1)	physical measures - cardiac & blood vessels	0.057853	5.42959	6387
ASL_region_analysis_arrival_gm_-_Right_Parietal_Lobe	Peripheral pulse pressure during PWA (2.0)	physical measures - cardiac & blood vessels	-0.127416	24.5285	6589
ASL_region_analysis_arrival_gm_-_Right_Frontal_Lobe	Peripheral pulse pressure during PWA (3.0)	physical measures - cardiac & blood vessels	-0.128492	7.03794	1717
ASL_region_analysis_arrival_gm_-_Right_Frontal_Lobe	Central systolic blood pressure during PWA (2.0)	physical measures - cardiac & blood vessels	-0.108502	17.909	6559
ASL_region_analysis_arrival_gm_-_Right_Parietal_Lobe	Central systolic blood pressure during PWA (3.0)	physical measures - cardiac & blood vessels	-0.122265	6.35912	1697
ASL_region_analysis_arrival_gm_-_Right_Parietal_Lobe	Central pulse pressure during PWA (2.0)	physical measures - cardiac & blood vessels	-0.130981	25.888	6591
ASL_region_analysis_arrival_gm_-_Right_Frontal_Lobe	Central pulse pressure during PWA (3.0)	physical measures - cardiac & blood vessels	-0.132775	7.45142	1711
ASL_region_analysis_gm_-_Right_Frontal_Lobe	Number of beats in waveform average for PWA (2.0)	physical measures - cardiac & blood vessels	0.0591547	5.7962	6571
ASL_region_analysis_arrival_gm_-_Left_Frontal_Lobe	Number of beats in waveform average for PWA (2.1)	physical measures - cardiac & blood vessels	-0.0596883	5.83338	6500
ASL_region_analysis_arrival_gm_-_Right_Parietal_Lobe	Central augmentation pressure during PWA (2.0)	physical measures - cardiac & blood vessels	-0.0840528	11.0866	6592
ASL_region_analysis_arrival_gm_-_Right_Parietal_Lobe	Central augmentation pressure during PWA (2.1)	physical measures - cardiac & blood vessels	-0.0829554	10.359	6293
ASL_region_analysis_arrival_gm_-_Right_Frontal_Lobe	Central augmentation pressure during PWA (3.0)	physical measures - cardiac & blood vessels	-0.124927	6.66327	1711
ASL_region_analysis_arrival_gm_-_Right_Frontal_Lobe	Central augmentation pressure during PWA (3.1)	physical measures - cardiac & blood vessels	-0.143811	8.36873	1653
ASL_region_analysis_arrival_gm_-_Right_Frontal_Lobe	Augmentation index for PWA (3.1)	physical measures - cardiac & blood vessels	-0.114101	5.602	1694
ASL_region_analysis_arrival_gm_-_Right_Parietal_Lobe	Cardiac output during PWA (2.0)	physical measures - cardiac & blood vessels	-0.142506	29.5771	6381
ASL_region_analysis_arrival_gm_-_Right_Parietal_Lobe	Cardiac output during PWA (2.1)	physical measures - cardiac & blood vessels	-0.140458	27.8317	6170
ASL_region_analysis_arrival_gm_-_Right_Frontal_Lobe	Cardiac output during PWA (3.0)	physical measures - cardiac & blood vessels	-0.156992	9.71529	1627
ASL_region_analysis_arrival_gm_-_Right_Frontal_Lobe	Cardiac output during PWA (3.1)	physical measures - cardiac & blood vessels	-0.148239	8.63716	1609
ASL_region_analysis_gm_-_LICA	End systolic pressure during PWA (2.0)	physical measures - cardiac & blood vessels	-0.101344	15.5313	6477
ASL_region_analysis_gm_-_LICA	End systolic pressure during PWA (2.1)	physical measures - cardiac & blood vessels	-0.10203	15.2388	6263
ASL_region_analysis_gm_-_RICA	End systolic pressure during PWA (3.1)	physical measures - cardiac & blood vessels	-0.115147	5.57726	1655
ASL_region_analysis_gm_-_Right_Frontal_Lobe	End systolic pressure index during PWA (2.0)	physical measures - cardiac & blood vessels	-0.0847081	10.6985	6247
ASL_region_analysis_gm_-_Right_Frontal_Lobe	End systolic pressure index during PWA (2.1)	physical measures - cardiac & blood vessels	-0.0901446	11.6714	6052
ASL_region_analysis_arrival_gm_-_Right_Parietal_Lobe	Total peripheral resistance during PWA (2.0)	physical measures - cardiac & blood vessels	0.130971	24.8569	6320
ASL_region_analysis_arrival_gm_-_Right_Parietal_Lobe	Total peripheral resistance during PWA (2.1)	physical measures - cardiac & blood vessels	0.13211	24.5422	6129
ASL_region_analysis_arrival_gm_-_Right_Frontal_Lobe	Total peripheral resistance during PWA (3.0)	physical measures - cardiac & blood vessels	0.129928	6.80106	1617
ASL_region_analysis_arrival_gm_-_Right_Parietal_Lobe	Stroke volume during PWA (2.0)	physical measures - cardiac & blood vessels	-0.134657	26.4247	6367
ASL_region_analysis_arrival_gm_-_Right_Parietal_Lobe	Stroke volume during PWA (2.1)	physical measures - cardiac & blood vessels	-0.134859	25.7502	6180
ASL_region_analysis_arrival_gm_-_Right_Frontal_Lobe	Stroke volume during PWA (3.0)	physical measures - cardiac & blood vessels	-0.140305	7.85642	1622
ASL_region_analysis_arrival_gm_-_Right_Frontal_Lobe	Stroke volume during PWA (3.1)	physical measures - cardiac & blood vessels	-0.134465	7.23092	1614
ASL_region_analysis_gm_-_Left_Parietal_Lobe	Mean arterial pressure during PWA (2.0)	physical measures - cardiac & blood vessels	-0.100659	15.4528	6531
ASL_region_analysis_gm_-_Right_Parietal_Lobe	Mean arterial pressure during PWA (2.1)	physical measures - cardiac & blood vessels	-0.102541	15.4802	6304
ASL_region_analysis_-_Right_Putamen	Ventricular rate (2.0)	physical measures - cardiac & blood vessels	0.0578824	5.25349	6149
ASL_region_analysis_arrival_gm_-_Right_Frontal_Lobe	Systolic brachial blood pressure (2.0)	physical measures - cardiac & blood vessels	-0.105146	16.8753	6564
ASL_region_analysis_arrival_gm_-_Left_Frontal_Lobe	Systolic brachial blood pressure (3.0)	physical measures - cardiac & blood vessels	-0.11278	5.51187	1703
ASL_region_analysis_gm_-_Right_Parietal_Lobe	Diastolic brachial blood pressure (2.0)	physical measures - cardiac & blood vessels	-0.0981832	14.8293	6574
ASL_region_analysis_arrival_gm_-_Right_Parietal_Lobe	Cardiac index during PWA (2.0)	physical measures - cardiac & blood vessels	-0.137364	25.714	5946
ASL_region_analysis_arrival_gm_-_Right_Parietal_Lobe	Cardiac index during PWA (2.1)	physical measures - cardiac & blood vessels	-0.13596	24.4648	5765
ASL_region_analysis_arrival_gm_-_Right_Frontal_Lobe	Cardiac index during PWA (3.0)	physical measures - cardiac & blood vessels	-0.144485	8.20176	1602
ASL_region_analysis_arrival_gm_-_Right_Frontal_Lobe	Cardiac index during PWA (3.1)	physical measures - cardiac & blood vessels	-0.141229	7.7994	1588
ASL_region_analysis_-_Right_Putamen	QT interval (2.0)	physical measures - cardiac & blood vessels	-0.0775083	6.77634	4546
ASL_region_analysis_-_Right_Putamen	QT interval (3.0)	physical measures - cardiac & blood vessels	-0.118426	6.11256	1732
ASL_region_analysis_-_Right_Putamen	RR interval (2.0)	physical measures - cardiac & blood vessels	-0.0748846	6.36426	4545
ASL_region_analysis_-_Right_Putamen	PP interval (2.0)	physical measures - cardiac & blood vessels	-0.0701412	5.61101	4505
ASL_region_analysis_arrival_-_Right_Thalamus	R axis (2.0)	physical measures - cardiac & blood vessels	-0.0692511	5.60472	4616
ASL_region_analysis_-_Right_Putamen	QRS num (2.0)	physical measures - cardiac & blood vessels	0.0781106	6.85056	4530
ASL_region_analysis_arrival_gm_-_Right_Parietal_Lobe	Minimum carotid IMT (intima-medial thickness) at 120 degrees (2.0)	physical measures - cardiac & blood vessels	-0.091674	9.33612	4604
ASL_region_analysis_arrival_gm_-_Right_Frontal_Lobe	Mean carotid IMT (intima-medial thickness) at 120 degrees (2.0)	physical measures - cardiac & blood vessels	-0.096761	10.2875	4586
ASL_region_analysis_arrival_gm_-_Right_Frontal_Lobe	Maximum carotid IMT (intima-medial thickness) at 120 degrees (2.0)	physical measures - cardiac & blood vessels	-0.0876085	8.58653	4606
ASL_region_analysis_arrival_gm_-_Right_Parietal_Lobe	Minimum carotid IMT (intima-medial thickness) at 150 degrees (2.0)	physical measures - cardiac & blood vessels	-0.0760802	6.64764	4620
ASL_region_analysis_arrival_gm_-_Right_Parietal_Lobe	Mean carotid IMT (intima-medial thickness) at 150 degrees (2.0)	physical measures - cardiac & blood vessels	-0.0758604	6.62834	4632
ASL_region_analysis_arrival_gm_-_Right_Parietal_Lobe	Maximum carotid IMT (intima-medial thickness) at 150 degrees (2.0)	physical measures - cardiac & blood vessels	-0.0657876	5.13412	4637
ASL_region_analysis_arrival_gm_-_Left_Parietal_Lobe	Minimum carotid IMT (intima-medial thickness) at 210 degrees (2.0)	physical measures - cardiac & blood vessels	-0.0985412	10.7029	4613
ASL_region_analysis_arrival_gm_-_Right_Parietal_Lobe	Mean carotid IMT (intima-medial thickness) at 210 degrees (2.0)	physical measures - cardiac & blood vessels	-0.101276	11.2625	4611
ASL_region_analysis_arrival_gm_-_Right_Occipital_Lobe	Mean carotid IMT (intima-medial thickness) at 210 degrees (3.0)	physical measures - cardiac & blood vessels	-0.109697	5.21408	1692
ASL_region_analysis_arrival_gm_-_Right_Parietal_Lobe	Maximum carotid IMT (intima-medial thickness) at 210 degrees (2.0)	physical measures - cardiac & blood vessels	-0.0844664	8.04451	4617
ASL_region_analysis_arrival_gm_-_Right_Frontal_Lobe	Minimum carotid IMT (intima-medial thickness) at 240 degrees (2.0)	physical measures - cardiac & blood vessels	-0.0914834	9.21219	4557
ASL_region_analysis_arrival_gm_-_Left_Parietal_Lobe	Mean carotid IMT (intima-medial thickness) at 240 degrees (2.0)	physical measures - cardiac & blood vessels	-0.102476	11.4094	4566
ASL_region_analysis_arrival_gm_-_Left_Parietal_Lobe	Maximum carotid IMT (intima-medial thickness) at 240 degrees (2.0)	physical measures - cardiac & blood vessels	-0.089404	8.85439	4572
ASL_region_analysis_arrival_gm_-_Left_Parietal_Lobe	RA minimum volume (2.0)	physical measures - cardiac & blood vessels	0.113767	5.20351	1569
ASL_region_analysis_arrival_gm_-_Left_Parietal_Lobe	Descending aorta minimum area (2.0)	physical measures - cardiac & blood vessels	0.121818	5.62533	1492
ASL_region_analysis_arrival_-_Right_Thalamus	Time to press last digit (left) (3.8)	hearing test	0.133191	7.07743	1607
ASL_region_analysis_arrival_-_Right_Thalamus	Time to press 'next' (left) (3.8)	hearing test	0.123867	6.2334	1617
ASL_region_analysis_gm_-_Right_Frontal_Lobe	Haemoglobin concentration (0.0)	blood assays	-0.0596011	5.99719	6723
ASL_region_analysis_-_Right_Putamen	Mean corpuscular haemoglobin (0.0)	blood assays	-0.0740289	8.76056	6599
ASL_region_analysis_gm_-_70%_GM	Mean corpuscular haemoglobin concentration (0.0)	blood assays	-0.107489	18.0423	6736
ASL_region_analysis_arrival_wm_-_Right_Cerebral_White_Matter_80%	Aspartate aminotransferase (1.0)	blood assays	-0.20285	5.15419	483
ASL_region_analysis_gm_-_Right_Frontal_Lobe	Gamma glutamyltransferase (0.0)	blood assays	-0.0590774	5.36569	6044
ASL_region_analysis_-_Right_Putamen	Urate (0.0)	blood assays	-0.0707862	8.01088	6550
ASL_region_analysis_gm_-_Right_Frontal_Lobe	Duration to complete numeric path (trail #1) (2.0)	cognitive phenotypes	-0.0687705	6.90128	5895
ASL_region_analysis_gm_-_Right_Frontal_Lobe	Forced expiratory volume in 1-second (FEV1), predicted (0.0)	cognitive phenotypes	0.0887931	8.25011	4293
ASL_region_analysis_arrival_gm_-_Left_Parietal_Lobe	Number of treatments/medications taken (0.0)	health and medical history, health outcomes	0.0557417	5.44747	6906
ASL_region_analysis_arrival_gm_-_Left_Parietal_Lobe	Number of treatments/medications taken (2.0)	health and medical history, health outcomes	0.0596679	5.44585	6024
ASL_region_analysis_arrival_gm_-_Left_Temporal_Lobe	Hearing difficulty/problems (2.0)	health and medical history, health outcomes	0.0561289	5.33814	6658
ASL_region_analysis_arrival_-_Right_Putamen	Vascular/heart problems diagnosed by doctor (0.0)	health and medical history, health outcomes	-0.0532479	5.16819	7135
ASL_region_analysis_arrival_-_Right_Putamen	Vascular/heart problems diagnosed by doctor (4.0 - High blood pressure)	health and medical history, health outcomes	0.0574618	5.92358	7135
ASL_region_analysis_arrival_-_Right_Putamen	Medication for cholesterol, blood pressure or diabetes (0.0)	health and medical history, health outcomes	0.0797623	5.22527	3215
ASL_region_analysis_arrival_-_Right_Putamen	Non-cancer illness code, self-reported (1065.0 - hypertension)	health and medical history, health outcomes	0.0681298	8.07652	7135
ASL_region_analysis_arrival_gm_-_Left_Frontal_Lobe	Treatment/medication code (1140879802.0 - amlodipine)	health and medical history, health outcomes	0.0878321	12.9918	7147
ASL_region_analysis_arrival_gm_-_Left_Parietal_Lobe	Diagnoses - secondary ICD10 (I10)	health and medical history, health outcomes	0.0614721	6.70592	7151
ASL_region_analysis_arrival_gm_-_LICA	Diagnoses - ICD10 (F329 - F32.9 Depressive episode, unspecified)	health and medical history, health outcomes	0.0552628	5.53517	7153
ASL_region_analysis_arrival_gm_-_Left_Parietal_Lobe	Diagnoses - ICD10 (I10 - I10 Essential (primary) hypertension)	health and medical history, health outcomes	0.0611009	6.63257	7151
ASL_region_analysis_gm_-_Right_Occipital_Lobe	Diagnoses - ICD10 (I469 - I46.9 Cardiac arrest, unspecified)	health and medical history, health outcomes	0.0583785	6.10578	7149
ASL_region_analysis_-_Left_Caudate	Diagnoses - ICD10 (J690 - J69.0 Pneumonitis due to food and vomit)	health and medical history, health outcomes	0.0538917	5.28607	7144
ASL_region_analysis_gm_-_Right_Frontal_Lobe	Frequency of drinking alcohol (0.0)	mental health self-report	-0.0877883	9.68345	5224
