## Supplementary Table 2 for "Brain Perfusion Imaging of a Large Population: Arterial Spin Labelling MRI in UK Biobank"

### Sheet: SuppTable2
Non-imaging measure	Non-imaging category	-log10(P)
Ever had stillbirth, spontaneous miscarriage or termination (3.0)	lifestyle and environment - general	4.64346
Coffee consumed (2.0)	lifestyle and environment - food and drink	4.64346
Alcohol intake frequency. (2.0)	lifestyle and environment - alcohol	4.64346
Frequency of drinking alcohol (0.0)	lifestyle and environment - alcohol	4.64346
Android tissue fat percentage (3.0)	physical measures - general	4.64346
Trunk lean mass (3.0)	physical measures - general	4.64346
Trunk tissue fat percentage (3.0)	physical measures - general	4.64346
Diastolic blood pressure, automated reading (2.0)	physical measures - cardiac & blood vessels	4.64346
Diastolic blood pressure, automated reading (2.1)	physical measures - cardiac & blood vessels	4.64346
Diastolic blood pressure, automated reading (3.0)	physical measures - cardiac & blood vessels	4.64346
Systolic blood pressure, automated reading (3.0)	physical measures - cardiac & blood vessels	4.64346
Position of the shoulder on the pulse waveform (1.0)	physical measures - cardiac & blood vessels	4.64346
Peripheral pulse pressure during PWA (2.0)	physical measures - cardiac & blood vessels	4.64346
Peripheral pulse pressure during PWA (3.0)	physical measures - cardiac & blood vessels	4.64346
Central systolic blood pressure during PWA (3.0)	physical measures - cardiac & blood vessels	4.64346
Central pulse pressure during PWA (2.0)	physical measures - cardiac & blood vessels	4.64346
Central pulse pressure during PWA (3.0)	physical measures - cardiac & blood vessels	4.64346
Central augmentation pressure during PWA (2.0)	physical measures - cardiac & blood vessels	4.64346
Central augmentation pressure during PWA (2.1)	physical measures - cardiac & blood vessels	4.64346
Central augmentation pressure during PWA (3.0)	physical measures - cardiac & blood vessels	4.64346
Central augmentation pressure during PWA (3.1)	physical measures - cardiac & blood vessels	4.64346
Augmentation index for PWA (3.1)	physical measures - cardiac & blood vessels	4.64346
Cardiac output during PWA (2.0)	physical measures - cardiac & blood vessels	4.64346
Cardiac output during PWA (2.1)	physical measures - cardiac & blood vessels	4.64346
Cardiac output during PWA (3.0)	physical measures - cardiac & blood vessels	4.64346
Cardiac output during PWA (3.1)	physical measures - cardiac & blood vessels	4.64346
End systolic pressure during PWA (3.1)	physical measures - cardiac & blood vessels	4.64346
End systolic pressure index during PWA (2.0)	physical measures - cardiac & blood vessels	4.64346
End systolic pressure index during PWA (2.1)	physical measures - cardiac & blood vessels	4.64346
Total peripheral resistance during PWA (2.0)	physical measures - cardiac & blood vessels	4.64346
Total peripheral resistance during PWA (2.1)	physical measures - cardiac & blood vessels	4.64346
Total peripheral resistance during PWA (3.0)	physical measures - cardiac & blood vessels	4.64346
Stroke volume during PWA (2.0)	physical measures - cardiac & blood vessels	4.64346
Stroke volume during PWA (2.1)	physical measures - cardiac & blood vessels	4.64346
Stroke volume during PWA (3.0)	physical measures - cardiac & blood vessels	4.64346
Stroke volume during PWA (3.1)	physical measures - cardiac & blood vessels	4.64346
Systolic brachial blood pressure (3.0)	physical measures - cardiac & blood vessels	4.64346
Cardiac index during PWA (2.0)	physical measures - cardiac & blood vessels	4.64346
Cardiac index during PWA (2.1)	physical measures - cardiac & blood vessels	4.64346
Cardiac index during PWA (3.0)	physical measures - cardiac & blood vessels	4.64346
Cardiac index during PWA (3.1)	physical measures - cardiac & blood vessels	4.64346
QT interval (2.0)	physical measures - cardiac & blood vessels	4.64346
QT interval (3.0)	physical measures - cardiac & blood vessels	4.64346
R axis (2.0)	physical measures - cardiac & blood vessels	4.64346
QRS num (2.0)	physical measures - cardiac & blood vessels	4.64346
Minimum carotid IMT (intima-medial thickness) at 120 degrees (2.0)	physical measures - cardiac & blood vessels	4.64346
Mean carotid IMT (intima-medial thickness) at 120 degrees (2.0)	physical measures - cardiac & blood vessels	4.64346
Maximum carotid IMT (intima-medial thickness) at 120 degrees (2.0)	physical measures - cardiac & blood vessels	4.64346
Minimum carotid IMT (intima-medial thickness) at 150 degrees (2.0)	physical measures - cardiac & blood vessels	4.64346
Mean carotid IMT (intima-medial thickness) at 150 degrees (2.0)	physical measures - cardiac & blood vessels	4.64346
Maximum carotid IMT (intima-medial thickness) at 150 degrees (2.0)	physical measures - cardiac & blood vessels	4.64346
Minimum carotid IMT (intima-medial thickness) at 210 degrees (2.0)	physical measures - cardiac & blood vessels	4.64346
Mean carotid IMT (intima-medial thickness) at 210 degrees (2.0)	physical measures - cardiac & blood vessels	4.64346
Mean carotid IMT (intima-medial thickness) at 210 degrees (3.0)	physical measures - cardiac & blood vessels	4.64346
Maximum carotid IMT (intima-medial thickness) at 210 degrees (2.0)	physical measures - cardiac & blood vessels	4.64346
Minimum carotid IMT (intima-medial thickness) at 240 degrees (2.0)	physical measures - cardiac & blood vessels	4.64346
Mean carotid IMT (intima-medial thickness) at 240 degrees (2.0)	physical measures - cardiac & blood vessels	4.64346
Maximum carotid IMT (intima-medial thickness) at 240 degrees (2.0)	physical measures - cardiac & blood vessels	4.64346
RA minimum volume (2.0)	physical measures - cardiac & blood vessels	4.64346
Descending aorta minimum area (2.0)	physical measures - cardiac & blood vessels	4.64346
Mean corpuscular haemoglobin concentration (0.0)	blood assays	4.64346
Gamma glutamyltransferase (0.0)	blood assays	4.64346
Hearing difficulty/problems (2.0)	health and medical history, health outcomes	4.64346
Treatment/medication code (1140879802.0 - amlodipine)	health and medical history, health outcomes	4.64346
Diagnoses - ICD10 (F329 - F32.9 Depressive episode, unspecified)	health and medical history, health outcomes	4.64346
Diagnoses - ICD10 (I469 - I46.9 Cardiac arrest, unspecified)	health and medical history, health outcomes	4.64346
Diagnoses - ICD10 (J690 - J69.0 Pneumonitis due to food and vomit)	health and medical history, health outcomes	4.64346
Diagnoses - ICD10 (K659 - K65.9 Peritonitis, unspecified)	health and medical history, health outcomes	4.64346
Frequency of drinking alcohol (0.0)	mental health self-report	4.64346
